# Genetic Evidence for Soluble VEGFR2 as a Protective Factor Against Macular Pucker

**DOI:** 10.1101/2024.11.29.24318222

**Authors:** Qi Gao, Jinglong Guo

## Abstract

**Background:** Identifying factors that protect against macular pucker (MP) is crucial for developing effective treatments. We hypothesize that soluble vascular endothelial growth factor receptor 2 (sVEGFR2), a decoy receptor for VEGF signaling, may provide such protection.

**Methods:** We performed a genome-wide association (GWAS) meta-analysis on three independent studies of sVEGFR2 protein quantitative trait loci (pQTL), which was used to identify novel variants and select variants strongly associated with sVEGFR2 levels. We investigated the association between sVEGFR2 levels and the risk of MP using *cis*-Mendelian Randomization (*cis*-MR) and Bayesian colocalization. We also used the UKB-PPP study of sVEGFR2 pQTL, which used a different method for measuring plasma protein, to validate the results from *cis*-MR and colocalization.

**Results:** GWAS meta-analysis identified four novel variants associated with sVEGFR2 levels, rs9411335 (*MED27*), rs6992534 (*ERI1*), rs11893824 (*LIMS2*), and rs7678559 (*PCDH7*). *Cis*-MR analysis suggested that higher levels of sVEGFR2, genetically predicted using the meta-analysis dataset, were associated with a lower risk of MP (OR 0.86, 95% CI 0.77-0.95, P = 4.6 × 10^−3^). Colocalization supported shared genetic variants in the *VEGFR2* gene region between sVEGFR2 and MP (PPH4 = 0.92). Using sVEGFR2 pQTL from UKB-PPP study, sVEGFR2’s inverse association with MP was validated by *cis*-MR (OR 0.86, 95% CI 0.78-0.96, P = 4.4 × 10^−3^) and colocalization (PPH4 = 0.95). Sensitivity analyses showed no evidence of pleiotropy or reverse causality, though some heterogeneity was found.

**Conclusions:** Our study suggested that sVEGFR2 has a protective effect against MP and could be a potential therapeutic target. Further research is necessary to elucidate its protective mechanisms and validate its translational implications.
