## Supplementary Table 1 for "Genetic Evidence for Soluble VEGFR2 as a Protective Factor Against Macular Pucker"

### Sheet: Sheet1
Supplementary table 1. Information of the data source used in the study.
Trait	Source	Plasma protein measured	Cases	Controls	Sample size	Population	Phenocode	Refference
Soluble VEGFR2 levels	Interval study	SomaScan	-	-	3301	UK	-	23
Soluble VEGFR2 levels	AGES study	SomaScan	-	-	5361	Iceland	-	24
Soluble VEGFR2 levels	DECODE study	SomaScan	-	-	35559	Iceland	3651_50_KDR_VEGF_SR2	25
Soluble VEGFR2 levels	UKB-PPP study	Olink			33822	UK		26
Macular pucker	FinnGen	-	4599	413784	418383	Finland	finngen_R11_MACULAR_PUCKER	27
Macular hole	FinnGen	-	1583	413784	415367	Finland	finngen_R11_MACULAR_HOLE	27
Retinal detachments and breaks	FinnGen	-	13719	413784	427503	Finland	finngen_R11_H7_RETINALDETACH	27
Diabetic retinopathy (more control exclusions)	FinnGen	-	12681	51410	64091	Finland	finngen_R11_DM_RETINOPATHY_EXMORE	27
Retinal vascular disorders	FinnGen	-	4190	413784	417974	Finland	finngen_R11_H7_RETINAVASC	27
Retinal vascular occlusion	FinnGen	-	4066	413784	417850	Finland	finngen_R11_H7_RETIVASCOCCLUSION	27
DECODE genetics, https://www.decode.com/; FinnGen, https://www.finngen.fi/en; Sun BB et al, https://gwas.mrcieu.ac.uk/; -, not applicable
