## Supplementary Table 2 for "Genetic Evidence for Soluble VEGFR2 as a Protective Factor Against Macular Pucker"

### Sheet: Sheet1
Supplementary table 2. Independent variants of genome-wide significance
Interval study
SNP	CHR	BP (hg38)	EFFECT_ALLELE	NON_EFFECT_ALLELE	EFFECT_ALLELE_FREQ	BETA	SE	P_VAL
rs10804683	3	98661882	A	G	0.47651	-0.194	0.0249	7.07946e-15
rs34231037	4	55106779	G	A	0.03377	-1.1531	0.0649	1.04713e-70
rs2305948	4	55113391	T	C	0.09933	0.4073	0.0408	1.69824e-23
rs635634	9	133279427	T	C	0.17981	-0.5817	0.0307	3.98107e-80
AGES study
SNP	CHR	BP (hg38)	EFFECT_ALLELE	NON_EFFECT_ALLELE	EFFECT_ALLELE_FREQ	BETA	SE	P_VAL
rs11927405	3	98684125	T	C	0.4344	-0.184765	0.0185995	4.69137e-23
rs34231037	4	55106779	G	A	0.02237	-0.955985	0.0623602	6.0381e-52
rs2305948	4	55113391	T	C	0.06957	0.432379	0.036444	4.56983e-32
rs146798134	9	132908052	G	A	0.01618	-0.484207	0.073456	4.76321e-11
rs507666	9	133273983	A	G	0.1214	-0.611342	0.0274051	1.76198e-105
rs11603123	11	126435600	A	G	0.03324	0.299509	0.0515156	6.45476e-09
rs704	17	28367840	G	A	0.4928	0.203215	0.0181824	1.10205e-28
DECODE study
SNP	CHR	BP (hg38)	EFFECT_ALLELE	NON_EFFECT_ALLELE	EFFECT_ALLELE_FREQ	BETA	SE	P_VAL
rs144426992	1	161600103	G	A	0.76663	-0.0591	0.009691	1.07e-09
rs61830291	1	220827800	C	A	0.89512	-0.0846	0.013467	3.34e-10
rs16921960	11	95455730	C	A	0.92259	0.0994	0.015487	1.38e-10
rs112564808	11	126177295	C	T	0.98107	0.1632	0.029683	3.84e-08
rs117603193	11	126390969	G	A	0.98313	-0.2079	0.032698	2.04e-10
rs35166255	11	126431861	A	G	0.9633	0.2916	0.021105	2.03e-43
rs143501783	17	7897001	C	T	0.98884	0.2246	0.037361	1.84e-09
rs149151704	17	83050262	T	C	0.8977	-0.0805	0.013723	4.46e-09
rs4073039	17	83063967	T	C	0.87353	0.0683	0.012321	2.97e-08
rs34211178	3	98664718	A	G	0.57154	-0.1585	0.008263	5.26e-82
rs57849032	4	47246080	CCCCC	CCC	0.99684	-0.4038	0.072531	2.59e-08
rs62297731	4	53788196	T	C	0.97097	-0.1465	0.024458	2.1e-09
rs34231037	4	55106779	G	A	0.97708	-0.8861	0.027002	3.52e-236
rs2305948	4	55113391	T	C	0.92908	0.3299	0.016265	1.82e-91
rs6823788	4	55669371	A	T	0.593	0.0664	0.008486	5.1e-15
rs35297343	4	57096955	C	T	0.92271	0.0949	0.015697	1.49e-09
rs112625334	6	31505576	C	T	0.99511	-0.3635	0.062573	6.28e-09
rs187570181	6	32196810	T	C	0.9386	0.1149	0.017134	2e-11
rs8192585	6	32221046	A	G	0.95506	0.1536	0.019652	5.46e-15
rs35783704	8	104954030	A	G	0.86242	0.0657	0.011887	3.26e-08
rs146798134	9	132908038	AATTGTGCCACTGCG	AATTGTGCCACTGCA	0.98226	-0.3153	0.031621	2.04e-23
rs600038	9	133276354	T	C	0.84689	0.4291	0.008582	0
rs3124774	9	133496381	TGCATACACGCG	TGCATACACGCA	0.60785	-0.0663	0.008566	9.95e-15
rs117608058	9	133540282	A	G	0.97626	-0.1911	0.026556	6.19e-13
UKB-PPP study
SNP	CHR	BP (hg38)	EFFECT_ALLELE	NON_EFFECT_ALLELE	EFFECT_ALLELE_FREQ	BETA	SE	P_VAL
rs61830291	1	220827800	A	C	0.902667	0.0695719	0.0111497	4.38127e-10
rs6545934	2	62391824	G	T	0.805454	0.063362	0.00833509	2.91944e-14
rs62258934	3	75079992	G	A	0.859714	0.0557945	0.00959958	6.16638e-09
rs10935480	3	98713142	C	T	0.548259	0.139209	0.0066672	8.19596e-97
rs2726631	4	54842759	C	T	0.534986	-0.0471319	0.00725508	8.22621e-11
rs116146477	4	54988218	G	C	0.963962	0.23151	0.0195337	2.10523e-32
rs62306411	4	55014813	G	A	0.977378	-0.210222	0.025934	5.22878e-16
rs115734907	4	55088856	G	A	0.977618	1.28641	0.0244188	0
rs116530298	4	55100592	G	A	0.988765	-0.525858	0.0341225	1.38325e-53
rs7662807	4	55159510	G	A	0.394183	-0.18932	0.0073952	1.51356e-144
rs76105522	4	55279533	C	T	0.960918	-0.114627	0.0187988	1.07691e-09
rs144777215	4	55385641	C	T	0.981943	0.201799	0.0278309	4.13904e-13
rs8192585	6	32221046	G	A	0.95327	-0.154685	0.0155826	3.1842e-23
rs9273325	6	32655416	G	A	0.832181	0.0738452	0.00879624	4.65586e-17
rs1022690	6	136764158	T	C	0.408074	-0.0523754	0.00673916	7.73749e-15
rs4632959	7	2521143	G	A	0.443872	0.0384378	0.00674915	1.23225e-08
rs13273990	8	19076510	T	C	0.586707	-0.0462689	0.00671499	5.56416e-12
rs4739760	8	80899077	T	C	0.587015	0.0378198	0.00667542	1.46565e-08
rs201102287	8	104962043	A	G	0.811459	-0.0589673	0.00851668	4.39845e-12
rs2519093	9	133266456	T	C	0.184186	-0.485059	0.00883191	0
rs2148286	10	89000167	G	A	0.58308	0.0486067	0.00665572	2.81449e-13
rs11598840	10	103885423	A	G	0.095737	0.067546	0.011119	1.24128e-09
rs174556	11	61813163	C	T	0.691023	-0.040845	0.0071047	8.97656e-09
rs116475746	11	72169574	C	G	0.932098	0.140449	0.0131527	1.28558e-26
rs17625540	11	95451191	G	A	0.704764	0.0502163	0.00738947	1.0782e-11
rs1727153	11	95734855	G	A	0.525992	0.0401876	0.00661736	1.25505e-09
rs35166255	11	126431861	G	A	0.966247	-0.249071	0.0182279	1.65959e-42
rs215225	12	481379	A	G	0.572074	0.0617262	0.00663582	1.37848e-20
rs7484541	12	57321020	A	T	0.769936	0.0445607	0.00777737	1.00707e-08
rs4766578	12	111466567	T	A	0.495424	-0.0364125	0.00654158	2.60184e-08
rs62073439	17	83047858	T	C	0.928667	-0.0888981	0.0140868	2.77715e-10
rs9982370	21	38493931	C	T	0.766318	-0.0498781	0.00776701	1.34685e-10
rs12484809	22	43929751	C	T	0.84406	0.0565204	0.00903498	3.95658e-10
