## Supplementary Table 3 for "Genetic Evidence for Soluble VEGFR2 as a Protective Factor Against Macular Pucker"

### Sheet: Sheet1
Supplementary table 3. VEGFR2 gene-restricted variants associated with sVEGFR2 levels
Interval study
SNP	CHR	BP (hg38)	EA	NEA	EAF	BETA	SE	P_VAL	R2	F
rs116245354	4	55121611	A	G	0.01986	-0.5381	0.0947	1.34896e-08	0.0096862	32.2673
rs2305948	4	55113391	T	C	0.09933	0.4073	0.0408	1.69824e-23	0.0293053	99.5968
rs34231037	4	55106779	G	A	0.03377	-1.1531	0.0649	1.04713e-70	0.087284	315.487
AGES study
SNP	CHR	BP (hg38)	EA	NEA	EAF	BETA	SE	P_VAL	R2	F
rs138957445	4	54995865	G	A	0.01618	-0.509499	0.0751502	1.33383e-11	0.00850106	45.9478
rs2305948	4	55113391	T	C	0.06957	0.432379	0.036444	4.56983e-32	0.0255844	140.707
rs34231037	4	55106779	G	A	0.02237	-0.955985	0.0623602	6.0381e-52	0.0419961	234.923
rs55713360	4	55125900	G	A	0.4059	-0.134914	0.0190267	1.50661e-12	0.00929153	50.2603
DECODE study
SNP	CHR	BP (hg38)	EA	NEA	EAF	BETA	SE	P_VAL	R2	F
rs74466745	4	54993075	A	G	0.76493	-0.0598	0.009836	1.2e-09	0.00104424	36.9607
rs138957445	4	54995865	G	A	0.98235	-0.4742	0.031006	8.41e-53	0.00657137	233.888
rs147546210	4	55045725	T	C	0.77359	-0.0559	0.009997	2.25e-08	0.000883637	31.2651
rs138087021	4	55073285	T	C	0.98856	-0.2739	0.038771	1.61e-12	0.00140975	49.9052
rs12642307	4	55086014	C	T	0.68693	-0.0719	0.00897	1.09e-15	0.00181404	64.2463
rs116530298	4	55100592	A	G	0.98952	0.3077	0.039135	3.76e-15	0.00174543	61.8158
rs34231037	4	55106779	G	A	0.97708	-0.8861	0.027002	3.52e-236	0.0295575	1076.83
rs2034965	4	55111633	G	A	0.76623	0.0891	0.009885	2e-19	0.00229274	81.2414
rs17711073	4	55111993	C	T	0.95976	-0.1262	0.020972	1.77e-09	0.00102313	36.2088
rs2305948	4	55113391	T	C	0.92908	0.3299	0.016265	1.82e-91	0.0115016	411.369
rs11133360	4	55116585	T	C	0.51349	0.0668	0.008395	1.76e-15	0.00178786	63.3121
rs1531290	4	55120395	A	G	0.53151	-0.0469	0.008332	1.81e-08	0.000895456	31.6827
rs11722032	4	55158531	A	C	0.58206	0.1292	0.008451	9.06e-53	0.00656689	233.714
rs137951138	4	55190844	G	A	0.97863	-0.2129	0.028414	6.74e-14	0.00158525	56.1387
rs149457573	4	55190892	C	T	0.98781	-0.2548	0.03832	2.94e-11	0.00124884	44.2103
Meta-analysis
SNP	CHR	BP (hg38)	EA	NEA	EAF	BETA	SE	P_VAL	R2	F
rs138087021	4	55073285	T	C	0.7295	-0.2542	0.0332	1.97e-14	0.00132395	58.6213
rs74542471	4	55154717	A	G	0.7299	-0.1756	0.0258	9.88e-12	0.00104647	46.3223
rs2305948	4	55113391	T	C	0.7059	0.354	0.014	6.46e-142	0.0142524	639.338
rs2034965	4	55111633	A	G	0.2373	-0.0909	0.0086	7.53e-26	0.00252003	111.715
rs115411139	4	55150849	A	C	0.0908	0.1633	0.0281	6.42e-09	0.000763132	33.7707
rs17711073	4	55111993	T	C	0.2952	0.1365	0.0177	1.43e-14	0.00134309	59.4702
rs138957445	4	54995865	A	G	0.1582	0.4793	0.0287	8.83e-63	0.00626747	278.889
rs137951138	4	55190844	A	G	0.2098	0.2102	0.0255	1.54e-16	0.00153423	67.9462
rs116245354	4	55121611	A	G	0.7707	-0.2086	0.029	5.86e-13	0.00116868	51.7384
rs12642307	4	55086014	T	C	0.4028	0.0804	0.0079	2.18e-24	0.00233676	103.571
rs149457573	4	55190892	T	C	0.2868	0.2412	0.0325	1.08e-13	0.001244	55.0767
rs74466745	4	54993075	A	G	0.6421	-0.0597	0.0086	4.96e-12	0.00108855	48.1872
rs34231037	4	55106779	A	G	0.2745	0.9297	0.0231	1.12E-352	0.0353354	1619.73
rs11133360	4	55116585	T	C	0.515	0.0729	0.0073	2.21e-23	0.0022501	99.7217
rs116530298	4	55100592	A	G	0.8779	0.3117	0.0368	2.58e-17	0.00161974	71.7395
rs11722032	4	55158531	A	C	0.5801	0.1301	0.0074	1.55e-69	0.00694125	309.08
rs1531290	4	55120395	A	G	0.5297	-0.0528	0.0073	3.6e-13	0.00118163	52.3121
rs139764875	4	55157831	A	C	0.756	-0.1706	0.0262	7.84e-11	0.000957879	42.3971
UKB-PPP study
SNP	CHR	BP (hg38)	EA	NEA	EAF	BETA	SE	P_VAL	R2	F
rs78697519	4	54991617	C	A	0.844345	0.0661044	0.0101966	8.99e-11	0.00124111	42.0266
rs73234293	4	55014612	A	G	0.873891	0.081044	0.0116513	3.51e-12	0.00142848	48.3802
rs62304673	4	55040123	A	C	0.973947	-0.212276	0.0227266	9.59e-21	0.00257285	87.2383
rs73234297	4	55071131	T	C	0.821108	0.126592	0.00942518	3.97e-41	0.00530547	180.388
rs115734907	4	55088856	G	A	0.977618	1.28641	0.0244188	1e-200	0.0758335	2775.14
rs116530298	4	55100592	G	A	0.988765	-0.525858	0.0341225	1.38e-53	0.00697296	237.481
rs11133360	4	55116585	C	T	0.464328	0.0679377	0.00722997	5.63e-21	0.00260386	88.2923
rs4576072	4	55120071	T	C	0.838714	-0.0578666	0.00985028	4.24e-09	0.00101933	34.5091
rs1531290	4	55120395	G	A	0.487316	0.0402381	0.0072036	2.33e-08	0.000921671	31.1997
rs116245354	4	55121611	G	A	0.983332	0.650182	0.029498	1.15e-107	0.0141609	485.802
rs10020668	4	55130736	G	A	0.719604	0.0619105	0.0080443	1.4e-14	0.00174821	59.2279
rs17085348	4	55134745	T	C	0.953654	-0.12095	0.0171608	1.81e-12	0.00146656	49.6719
rs11722486	4	55141349	G	T	0.82355	0.252435	0.0094479	2.86e-157	0.0206708	713.843
rs115411139	4	55150849	A	C	0.987431	0.322567	0.0337545	1.22e-21	0.00269281	91.3168
rs148353508	4	55169632	C	T	0.983957	0.166067	0.02992	2.85e-08	0.000910016	30.8048
rs62306588	4	55180778	C	T	0.972199	-0.132928	0.0232422	1.07e-08	0.000966183	32.7079
