## Supplementary Table 4 for "Genetic Evidence for Soluble VEGFR2 as a Protective Factor Against Macular Pucker"

### Sheet: Sheet1
Supplementary table 4. Sensitivity analysis
			cis-MR of IVW method		MR-Egger intercept			MR-PRESSO global test	Cochran's Q
sVEGFR2 levels	Outcome	NSNP	OR (95% CI)	pval	egger_intercept	se	pval	pval	Q	Q_df	Q_pval
Interval	Macular pucker	3	0.88 (0.78-0.99)	0.03	0.128246	0.0632888	0.291845	na	4.44891	2	0.108126
AGES		4	0.86 (0.73-1.01)	0.07	0.0539991	0.0488118	0.383866	0.165	11.0092	3	0.0116762
DECODE		15	0.84 (0.76-0.94)	1.80 × 10-3	0.0108538	0.0134455	0.434049	0.104	22.3595	14	0.0715234
Meta-analysis		18	0.86 (0.77-0.95)	4.63 × 10-3	0.0139807	0.0147359	0.356861	0.057	29.2507	17	0.0322829
UKB-PPP		16	0.86 (0.78-0.96)	4.40 × 10-3	-0.00371003	0.0150533	0.808903	0.057	29.9767	15	0.0120056
