## Supplementary Table 5 for "Genetic Evidence for Soluble VEGFR2 as a Protective Factor Against Macular Pucker"

### Sheet: Sheet1
Supplementary table 5. MR Steiger directionality test
Exposure source	exposure	outcome	snp_r2.exposure	snp_r2.outcome	correct_causal_direction	steiger_pval
Interval	sVEGFR2 levels	MP	0.140549	3.95168e-05	TRUE	4.81419e-109
AGES	sVEGFR2 levels	MP	0.0854018	5.46783e-05	TRUE	3.44499e-101
DECODE	sVEGFR2 levels	MP	0.066011	9.06326e-05	TRUE	0
Meta-analysis	sVEGFR2 levels	MP	0.0685647	0.000102897	TRUE	0
UKB-PPP	sVEGFR2 levels	MP	0.0917142	0.000110387	TRUE	0
