## Supplementary Table 6 for "Genetic Evidence for Soluble VEGFR2 as a Protective Factor Against Macular Pucker"

### Sheet: Sheet1
Supplementary table 6. MR results of IVW method for the effect of MP on sVEGFR2
Exposure	Outcome sVEGFR2 pQTL	NSNP	OR (95% CI)	P
Macular pucker	Interval	na	na	na
	AGES	na	na	na
	DECODE	7	1.03 (0.99-1.08)	0.12
	Meta-analysis	7	1.01 (0.97-1.05)	0.65
	UKB-PPP	na	na	na
